# Cystatin C is glucocorticoid-responsive, directs recruitment of Trem2+ macrophages and predicts failure of cancer immunotherapy

**DOI:** 10.1101/2021.08.17.21261668

**Authors:** Sam O. Kleeman, Breanna Demestichas, Nicholas Mourikis, Dominik Loiero, Miriam Ferrer, Sean Bankier, Yosef J.R.A. Riazat-Kesh, Hassal Lee, Dimitrios Chantzichristos, Claire Regan, Jonathan Preall, Sarthak Sinha, Nicole Rosin, Bryan Yipp, Luiz G.N. de Almeida, Jeff Biernaskie, Antoine Dufour, Pinkus Tober-Lau, Arno Ruusalepp, Johan L. M. Bjorkegren, Markus Ralser, Florian Kurth, Vadim Demechev, Todd Heywood, Qing Gao, Gudmundur Johannsson, Viktor H. Koelzer, Brian R. Walker, Hannah V. Meyer, Tobias Janowitz

**Affiliations:** Cold Spring Harbor Laboratory, Cold Spring Harbor, New York, USA; Department of Pathology and Molecular Pathology, University Hospital Zurich, University of Zurich, Zurich, Switzerland; BHF Centre for Cardiovascular Science, Queen’s Medical Research Institute, University of Edinburgh, Edinburgh, UK; Computational Biology Unit, Department of Informatics, University of Bergen, Bergen, Norway; Mount Sinai Hospital, New York, USA; Department of Internal Medicine and Clinical Nutrition, Institute of Medicine at Sahlgrenska Academy, University of Gothenburg, Gothenburg, Sweden.; Department of Endocrinology Diabetes and Metabolism, Sahlgrenska University Hospital, Gothenburg, Sweden.; Department of Comparative Biology and Experimental Medicine, Faculty of Veterinary Medicine, University of Calgary, Calgary, AB, Canada; Department of Critical Care Medicine, Cumming School of Medicine, University of Calgary, Calgary, AB, Canada; Department of Biochemistry and Molecular Biology and Physiology and Pharmacology, University of Calgary, Calgary, Canada; Department of Comparative Biology and Experimental Medicine, Faculty of Veterinary Medicine and Department of Surgery, Cumming School of Medicine, University of Calgary, Canada; Charité - Universitätsmedizin Berlin, Freie Universität Berlin and Humboldt-Universität zu Berlin, 13353 Berlin, Germany; Department of Cardiac Surgery, Tartu University Hospital, Tartu, Estonia; Department of Genetics & Genomic Sciences, Institute of Genomics and Multiscale Biology, Icahn School of Medicine at Mount Sinai, New York, NY, USA; Department of Oncology and Nuffield Department of Medicine, University of Oxford, Oxford, United Kingdom; Translational & Clinical Research Institute, Newcastle University, Newcastle upon Tyne, UK; Cancer Institute, Northwell Health, New York, USA

## Abstract

Cystatin C (CyC) is a secreted cysteine protease inhibitor and its biological functions remain insufficiently characterized. Plasma CyC is elevated in many patients, especially when receiving glucocorticoid (GC) treatment. Endogenous GCs are essential for life and are appropriately upregulated in response to systemic stress. Here we empirically connect GCs with systemic regulation of CyC. We used genome-wide association and structural equation modeling to determine the genetics of the latent trait CyC production in UK Biobank. CyC production and a polygenic score (PGS) capturing germline predisposition to CyC production predicted elevated all-cause and cancer-specific mortality. We then demonstrated that CyC is a direct target of GC receptor, with GC-responsive CyC secretion exhibited by macrophages and cancer cells. Using isogenic CyC-knockout tumors, we discovered a markedly attenuated tumor growth *in vivo* and found abrogated recruitment of Trem2+ macrophages, which have been previously linked to failure of cancer immunotherapy. Finally, we showed that the CyC-production PGS predicted checkpoint immunotherapy failure in a combined clinical trial cohort of 685 metastatic cancer patients. Taken together, our results demonstrate that CyC may be a direct effector of GC-induced immunosuppression, acting through recruitment of Trem2+ macrophages, and therefore could be a target for combination cancer immunotherapy.
