## Supplemental Tables for "Cystatin C is glucocorticoid-responsive, directs recruitment of Trem2+ macrophages and predicts failure of cancer immunotherapy"

### Sheet: Table S1
Table S1: Ancestry classification in UK Biobank
Ancestry code	Ancestry name	Number of subjects
EUR	European	456606
CSA	Central and South Asian	9845
AFR	African	8154
EAS	East Asian	2500
MID	Middle Eastern	843
AMR	Admixed American	707

### Sheet: Table S2a
Table S2a: Summary of cohorts comprising pan-immunotherapy (panIO) cohort.
Accession	Cohort size (after QC)	Controlled access	Data source	Marker papers (Pubmed ID)	Tumor type	Tumor status	Treatment
imvigor210	205	Yes	EGA	29443960	Urothelial	Metastatic	Atezolizumab
phs000452	230	Yes	dbGaP	26359337, 31792460	Melanoma	Metastatic	Pembrolizumab, Nivolumab, Ipilimumab
phs001493	60	Yes	dbGaP	29301960	ccRCC	Metastatic	Nivolumab
phs000980	18	Yes	dbGaP	25765070	NSCLC	Metastatic	Pembrolizumab
phs001041	51	Yes	dbGaP	25409260	Melanoma	Metastatic	Ipilimumab
PRJNA312948	26	No	SRA	26997480	Melanoma	Metastatic	Pembrolizumab, Nivolumab
PRJNA356761	61	No	SRA	29033130	Melanoma	Metastatic	Nivolumab
phs001565	34	Yes	dbGaP	30150660	Urothelial, Melanoma, HNSCC	Metastatic	Various

### Sheet: Table S2b
Table S2b: Summary of patient demographics in pan-immunotherapy (panIO) cohort. For details on the individual cancer immunotherapy trial cohorts making up this data see Table S1.
Baseline characteristics
Age, years	Median	61
	Range	18-89
Gender, n (%)	Female	214 (31)
	Male	471 (69)
Tumor type, n (%)	Melanoma	373 (54)
	Urothelial	221 (32)
	Renal cell carcinoma (RCC)	60 (9)
	Non-small-cell lung cancer (NSCLC)	19 (3)
	Head and neck squamous cell carcinoma (HNSCC)	12 (2)
Treatment, n (%)	Anti-PD-1	320 (47)
	Anti-PD-L1	207 (30)
	Anti-CTLA-4	145 (21)
	Combined PD-1/PD-L1 and CTLA-4	13 (2)
Best overall response (RECIST), n (%)	Complete response (CR)	47 (7)
	Partial response (PR)	128 (19)
	Stable disease (SD)	125 (18)
	Progressive disease (PD)	301 (44)
	Unavailable	84 (12)
Durable clinical benefit, n (%)	Yes	285 (42)
	No	385 (56)
	Unavailable	15 (2)

### Sheet: Table S3
Table S3: Genome-wide association analysis quality control statistics.
Analysis	Population	Lambda-GC	Attenutation ratio
eGFR-Creatinine	EUR	1.76	0.12
	AFR	1.04	0.67
	CSA	1.03	0.31
eGFR-CyC	EUR	2	0.1
	AFR	1.04	0.52
	CSA	1.04	0.31

### Sheet: Table S4
Table S4: Curative cancer operation codes (OPCS4) referring to cancer-specific analysis in UK Biobank
Malignancy	OPCS4 code
bladder	M341
bladder	M342
bladder	M343
bladder	M344
bladder	M348
bladder	M349
breast	B271
breast	B272
breast	B273
breast	B274
breast	B275
breast	B276
breast	B278
breast	B279
breast	B281
breast	B282
breast	B283
breast	B284
breast	B285
breast	B286
breast	B288
breast	B289
breast	B341
breast	B342
breast	B343
breast	B352
breast	B353
breast	B374
breast	B401
breast	B408
breast	B409
cervical	P172
cervical	Q011
cervical	Q013
cervical	Q018
cervical	Q071
cervical	Q072
cervical	Q073
cervical	Q074
cervical	Q078
cervical	Q079
cervical	Q081
cervical	Q082
cervical	Q083
cervical	Q088
cervical	Q089
cervical	T854
cervical	T855
cervical	T856
cervical	X141
cervical	X142
cervical	X143
cervical	X148
cervical	X149
colorectal	H041
colorectal	H042
colorectal	H043
colorectal	H048
colorectal	H049
colorectal	H051
colorectal	H052
colorectal	H053
colorectal	H058
colorectal	H059
colorectal	H061
colorectal	H062
colorectal	H063
colorectal	H064
colorectal	H068
colorectal	H069
colorectal	H071
colorectal	H072
colorectal	H073
colorectal	H074
colorectal	H078
colorectal	H079
colorectal	H081
colorectal	H082
colorectal	H083
colorectal	H084
colorectal	H085
colorectal	H088
colorectal	H089
colorectal	H091
colorectal	H092
colorectal	H093
colorectal	H094
colorectal	H095
colorectal	H098
colorectal	H099
colorectal	H101
colorectal	H102
colorectal	H103
colorectal	H104
colorectal	H105
colorectal	H108
colorectal	H109
colorectal	H111
colorectal	H112
colorectal	H113
colorectal	H114
colorectal	H115
colorectal	H118
colorectal	H119
colorectal	H291
colorectal	H292
colorectal	H293
colorectal	H294
colorectal	H298
colorectal	H299
colorectal	H331
colorectal	H332
colorectal	H333
colorectal	H334
colorectal	H335
colorectal	H336
colorectal	H337
colorectal	H338
colorectal	H339
colorectal	H404
colorectal	H408
colorectal	H409
colorectal	X141
colorectal	X142
colorectal	X143
colorectal	X148
colorectal	X149
head and neck	E191
head and neck	E192
head and neck	E214
head and neck	E231
head and neck	E291
head and neck	E292
head and neck	E293
head and neck	E295
head and neck	E301
head and neck	E341
head and neck	E342
head and neck	E414
head and neck	F011
head and neck	F018
head and neck	F042
head and neck	F202
head and neck	F221
head and neck	F222
head and neck	F301
head and neck	F303
head and neck	F304
head and neck	F305
head and neck	F324
head and neck	F328
head and neck	F349
head and neck	F381
head and neck	F382
head and neck	F391
head and neck	F392
head and neck	F441
head and neck	F442
head and neck	G021
head and neck	G032
head and neck	S171
head and neck	S208
head and neck	S248
head and neck	S288
head and neck	S353
head and neck	T851
head and neck	V141
head and neck	V142
head and neck	V143
head and neck	V144
head and neck	V168
head and neck	V191
head and neck	Y051
head and neck	Y592
head and neck	Y598
head and neck	Y612
head and neck	Y631
head and neck	Y638
head and neck	Y662
kidney	M021
kidney	M022
kidney	M023
kidney	M024
kidney	M025
kidney	M028
kidney	M029
kidney	M038
kidney	M039
kidney	M042
kidney	M104
kidney	M181
kidney	M182
kidney	M183
kidney	M252
liver	J021
liver	J022
liver	J023
liver	J024
liver	J026
liver	J027
liver	J028
liver	J029
lung	E391
lung	E398
lung	E399
lung	E441
lung	E461
lung	E541
lung	E542
lung	E543
lung	E544
lung	E545
lung	E548
lung	E549
lung	E552
lung	E559
lung	T013
lung	T023
esophagus	G011
esophagus	G018
esophagus	G019
esophagus	G021
esophagus	G022
esophagus	G023
esophagus	G024
esophagus	G025
esophagus	G028
esophagus	G029
esophagus	G031
esophagus	G032
esophagus	G035
esophagus	G036
esophagus	G038
esophagus	G039
ovary	H331
ovary	H332
ovary	H333
ovary	H334
ovary	H335
ovary	H336
ovary	H337
ovary	H338
ovary	H339
ovary	Q071
ovary	Q072
ovary	Q073
ovary	Q074
ovary	Q075
ovary	Q078
ovary	Q079
ovary	Q081
ovary	Q082
ovary	Q083
ovary	Q088
ovary	Q089
ovary	Q221
ovary	Q223
ovary	Q231
ovary	Q232
ovary	Q235
ovary	Q236
ovary	Q241
ovary	Q243
ovary	Q438
ovary	Q439
ovary	Q473
ovary	Q478
ovary	Q491
ovary	T331
ovary	T332
ovary	T338
ovary	T339
ovary	T361
ovary	T362
ovary	T854
ovary	T855
ovary	T856
ovary	X141
ovary	X142
ovary	X143
ovary	X148
ovary	X149
pancreatic	J551
pancreatic	J552
pancreatic	J558
pancreatic	J559
pancreatic	J561
pancreatic	J562
pancreatic	J563
pancreatic	J564
pancreatic	J568
pancreatic	J569
pancreatic	J571
pancreatic	J572
pancreatic	J573
pancreatic	J574
pancreatic	J575
pancreatic	J578
pancreatic	J579
prostate	M611
prostate	M614
prostate	M618
prostate	M619
gastric	G012
gastric	G013
gastric	G271
gastric	G272
gastric	G273
gastric	G274
gastric	G275
gastric	G278
gastric	G279
gastric	G281
gastric	G282
gastric	G283
gastric	G288
gastric	G289
endometrial	Q071
endometrial	Q072
endometrial	Q073
endometrial	Q074
endometrial	Q075
endometrial	Q078
endometrial	Q079
endometrial	Q081
endometrial	Q082
endometrial	Q083
endometrial	Q088
endometrial	Q089
endometrial	Q093
endometrial	Q161
endometrial	Q221
endometrial	Q222
endometrial	Q223
endometrial	Q228
endometrial	Q229
endometrial	Q231
endometrial	Q232
endometrial	Q235
endometrial	Q236
endometrial	Q238
endometrial	Q239
endometrial	Q521
endometrial	T854
endometrial	T855
endometrial	T856
endometrial	X141
endometrial	X142
endometrial	X143
endometrial	X148
endometrial	X149
melanoma	S01
melanoma	S018
melanoma	S019
melanoma	S02
melanoma	S028
melanoma	S029
melanoma	S03
melanoma	S038
melanoma	S039
melanoma	S04
melanoma	S049
melanoma	S05
melanoma	S051
melanoma	S052
melanoma	S053
melanoma	S054
melanoma	S055
melanoma	S058
melanoma	S059
melanoma	S06
melanoma	S068
melanoma	S069

### Sheet: Table S5
Table S5: Primer sequences for RT-qPCR
Gene	Forward	Reverse
CST3	GCCACATCTGAAAAGGAAAGCA	GCGTCCTGACAGGTGGATTT
PPIA	GCCACCGCCGAGGAAAA	CGACGGCAATGTCGAAGAAC
GUSB	TGCGTAGGGACAAGAACCAC	TGTGAGCGATCACCATCTTCA
RPL19	ACATGGGCATAGGTAAGCGG	CCGGCGCAAAATCCTCATTC
RPL15	CTACAAGGCCAAGCAAGGTTAC	GGACAGGCTTGCCGTAAGTT

### Sheet: Table S6
Table S6: Guide RNA (gRNA) sequences for CRISPR-knockout
Guide	Sequence
Non-targeting (sgScrambled)	GCGAGGTATTCGGCTCCGCG
CST3_1	GTACCACAGCCGCGCCATAC
CST3_2	AAAACAAGGCCCGCGAATGT

### Sheet: Table S7
Table S7: Summary of marker genes (positive and negative) used for scRNA-seq cell type identification annotated with supporting references
Cell population	Positive markers	Negative markers	References (Pubmed ID)
Neutrophils	CD45; Cd11b; Cd11c; Il-1B; S100a9; S100a8; Slc7a11; Clec4e; Cxcl2; Acod1		12626582, 29764521, 32733442, 34372530, 32354743
IFN-activated neutrophils	CD45; Cd11b; Cd11c; Il-1B; S100a9; S100a8; Slc7a11; Clec4e; Cxcl2; Acod1; viperin(rsad2); Isg15; Gbp2;		35053354, 28791019, 32601305, 29769653
Trem2+ macrophages	CD45; Cd11b; Cd11c; Il-1B; H2-Eb1; CD86; Slc7A11; Adgre1; Clec4e; Cxcl2; CD68; Arg1; CD206; C1qa; C1qb		30576000, 27869795, 31178859
Monocyte-derived dendritic cells	CD45; Cd11b; Cd11c; Il-1B; H2-Eb1; CD86; Flt3; CD68		30327653, 25386179, 30343900, 32783918
Ccl22+ dendritic cells	CD45; Il-1B; H2-Eb1; CD86; Slc7A11; CCL7; CCL22; Flt3; CD25	CD11b; CD11c	29313948
CD4 T cells	CD45; CD3e; CD3d; CD4	CD8; Foxp3
T regulatory cells	CD45; CD3e; CD3d; CD4; Foxp3; CTLA4
CD4+ CD8+ T cells	CD45; CD3e; CD3d; CD4; CD8b1; Mki67; CTLA4; CD25
CD8+ Effector T cells	CD45; CD3e; CD3d; CD8b1	CD4
Cancer cells	Mki67; Krt19	CD45
Myofibroblasts	Pdgfrb; Fn1; Acta2; Esam	CD45	32883975
Pericytes	Pdgfrb; Acta2; Fn1	CD45
Fibroblasts	Pdgfrb; Fn1	CD45	12244123
Endothelial Cells	Esam; Tek	CD45	25371820
